# Enterovirus D68 in United States wastewater is associated with climatic and demographic factors: a comparison with clinical diagnoses

**DOI:** 10.1101/2025.11.03.25339422

**Authors:** Sheena Conforti, Alessandro Zulli, Alexandria Boehm

## Abstract

Enterovirus D68 (EV-D68) is a respiratory virus that can cause severe illness and is associated with acute flaccid myelitis (AFM), yet testing is uncommon and no vaccine exists. Here, we analyzed 43,876 wastewater samples collected from 147 U.S. treatment plants across 40 states between July 2023 and July 2025. We quantified EV-D68 RNA in wastewater solids to identify the center of season and the season duration of EV-D68, assessed climatic and sociodemographic factors of variation, and compared wastewater trends to clinical diagnoses for AFM, wheezing, and enterovirus-specific encounters from Epic Cosmos. At national level, the EV-D68 center of season occurred in late summer 2024, showing a biennial pattern and wide geographic variation: detection occurred earlier in southern states and duration was longer in denser, more urban communities with higher population density, more hospitals, nursing homes, crowded households, and childcare facilities. Temperature and dew point were the strongest correlates of the center of season. Nationally, EV-D68 RNA did not correlate with diagnoses of AFM or wheezing, likely due to underdiagnosis and reporting limitations, but weak to moderate correlations with enterovirus-coded encounters were observed. Our findings demonstrate that wastewater monitoring can detect EV-D68 at scale, even when clinical data are sparse or delayed, and reveal that the center of season is associated with environmental variables, while duration is associated with sociodemographic factors. These results underscore the utility of wastewater surveillance as a timely, actionable tool for public health response in the absence of routine testing or vaccination.

**Significance Statement:** It is important to detect and respond to Enterovirus D68 (EV-D68) outbreaks because the virus can cause severe respiratory illness and neurological complications in children. However, EV-D68 is rarely tested in clinics, making it hard to track. This study shows that wastewater can be used to monitor EV-D68 across the United States in real time. We found that warm, humid climates lead to earlier outbreaks, and that the virus lasts longer in urban areas with higher population density, crowded households, and more nursing homes, hospitals, and childcare centers. These findings can help health practitioners target testing and prevention efforts. Wastewater surveillance offers a scalable, timely tool for tracking underdiagnosed respiratory viruses as climate and transmission patterns shift.
