## Supplementary Tables for "Enterovirus D68 in United States wastewater is associated with climatic and demographic factors: a comparison with clinical diagnoses"

### Sheet: TableS1
Table S1. Weekly sampling frequency summary for 147 wastewater treatment plants across the United States, including sampling timeline and sample count range per week.
Plant	State	Weeks Sampled	Total Samples	Min Samples Per Week	Max Samples Per Week	First Sample Date	Last Sample Date
Cahaba River, Birmingham, AL	Alabama	99	288	1	4	2023-09-08	2025-07-30
Village Creek, Birmingham, AL	Alabama	100	273	1	4	2023-09-07	2025-07-31
Bessemer, AL	Alabama	100	296	1	3	2023-09-08	2025-07-30
Fultondale, AL	Alabama	100	293	1	3	2023-09-08	2025-07-30
Pinson, AL	Alabama	100	287	1	3	2023-09-08	2025-07-30
Anchorage, AK	Alaska	100	290	1	3	2023-09-07	2025-07-31
Harrison, AR	Arkansas	100	296	1	4	2023-09-08	2025-07-30
Gilroy, CA	California	100	694	4	7	2023-09-07	2025-07-31
Oceanside, San Francisco, CA	California	100	665	3	7	2023-09-07	2025-07-31
Palo Alto, CA	California	100	692	4	7	2023-09-07	2025-07-31
Redwood City, CA	California	100	548	4	7	2023-09-07	2025-07-31
Sacramento, CA	California	100	693	4	7	2023-09-07	2025-07-31
San Jose, CA	California	100	693	4	7	2023-09-07	2025-07-31
Southeast San Francisco, CA	California	100	676	4	7	2023-09-07	2025-07-31
Sunnyvale, CA	California	100	679	3	7	2023-09-07	2025-07-31
Indio, CA	California	100	298	1	4	2023-09-08	2025-07-30
Los Angeles County, CA	California	100	293	1	4	2023-09-10	2025-07-30
Los Angeles, CA	California	100	294	1	4	2023-09-10	2025-07-30
Marina, CA	California	100	275	1	4	2023-09-07	2025-07-30
Merced, CA	California	100	297	1	4	2023-09-08	2025-07-30
Napa, CA	California	100	292	1	4	2023-09-08	2025-07-30
Novato, CA	California	100	294	1	4	2023-09-08	2025-07-30
Ontario, CA	California	100	290	1	4	2023-09-07	2025-07-31
Riverside, CA	California	100	295	1	4	2023-09-08	2025-07-30
Santa Cruz, CA	California	100	293	1	4	2023-09-10	2025-07-31
Santa Rosa, CA	California	99	290	1	4	2023-09-07	2025-07-30
Vallejo, CA	California	100	299	1	4	2023-09-07	2025-07-31
Davis, CA	California	100	286	1	3	2023-09-08	2025-07-30
Lompoc, CA	California	100	296	1	3	2023-09-08	2025-07-30
Paso Robles, CA	California	100	292	1	3	2023-09-07	2025-07-31
San Diego, CA	California	100	271	1	3	2023-09-10	2025-07-30
San Rafael, CA	California	100	180	1	3	2023-09-10	2025-07-29
Turlock, CA	California	100	297	1	3	2023-09-08	2025-07-30
Woodland, CA	California	98	248	1	3	2023-09-08	2025-07-30
Fremont, CA	California	98	181	1	2	2023-09-07	2025-07-31
North, Parker, CO	Colorado	97	267	1	3	2023-09-11	2025-07-31
South, Parker, CO	Colorado	97	267	1	3	2023-09-11	2025-07-31
Stamford, CT	Connecticut	93	259	1	3	2023-10-27	2025-07-30
Seaford, DE	Delaware	100	297	1	4	2023-09-08	2025-07-30
Southwest, Saint Petersburg, FL	Florida	96	270	1	6	2023-09-08	2025-07-30
Eastern, Orange County, FL	Florida	98	245	1	4	2023-09-07	2025-07-31
Key Biscayne, FL	Florida	97	274	1	4	2023-09-11	2025-07-29
North Miami, FL	Florida	97	286	1	4	2023-09-08	2025-07-30
Northeast, Saint Petersburg, FL	Florida	100	277	1	4	2023-09-08	2025-07-30
Northwest, Orange County, FL	Florida	99	245	1	4	2023-09-07	2025-07-31
Northwest, Saint Petersburg, FL	Florida	100	280	1	4	2023-09-08	2025-07-30
South, Orange County, FL	Florida	98	246	1	4	2023-09-07	2025-07-31
Southwest, Orange County, FL	Florida	98	242	1	4	2023-09-07	2025-07-31
Tallahassee, FL	Florida	98	285	1	4	2023-09-07	2025-07-31
Jupiter, FL	Florida	100	295	1	3	2023-09-08	2025-07-30
Big Creek, Roswell, GA	Georgia	99	296	2	4	2023-09-11	2025-07-30
College Park, GA	Georgia	94	277	1	4	2023-09-07	2025-07-30
South River, Atlanta, GA	Georgia	95	269	1	4	2023-09-07	2025-07-29
Columbus, GA	Georgia	93	179	1	3	2023-09-08	2025-07-30
Johns Creek, Roswell, GA	Georgia	99	295	2	3	2023-09-11	2025-07-30
Little River, Roswell, GA	Georgia	99	296	2	3	2023-09-11	2025-07-30
RM Clayton, Atlanta, GA	Georgia	95	269	1	3	2023-09-07	2025-07-31
Utoy Creek, Atlanta, GA	Georgia	95	269	1	3	2023-09-07	2025-07-31
Honouliuli, Honolulu, HI	Hawaii	100	295	1	3	2023-09-07	2025-07-30
Sand Island, Honolulu, HI	Hawaii	100	295	1	3	2023-09-07	2025-07-30
Coeur d'Alene, ID	Idaho	97	266	1	4	2023-09-11	2025-07-31
Lander Street, Boise, ID	Idaho	100	295	1	3	2023-09-08	2025-07-30
West Boise, ID	Idaho	100	292	1	3	2023-09-08	2025-07-30
Glen Ellyn, IL	Illinois	99	275	1	4	2023-09-07	2025-07-31
Wheaton, IL	Illinois	100	289	1	3	2023-09-08	2025-07-30
Bloomington, IN	Indiana	99	319	1	4	2023-09-07	2025-07-31
Carmel, IN	Indiana	100	297	1	4	2023-09-08	2025-07-30
Downtown, Jeffersonville, IN	Indiana	100	297	1	4	2023-09-08	2025-07-31
North, Jeffersonville, IN	Indiana	100	298	2	4	2023-09-07	2025-07-31
South Bend, IN	Indiana	99	288	1	3	2023-09-07	2025-07-31
Clinton, IA	Iowa	100	297	1	4	2023-09-08	2025-07-30
Marshalltown, IA	Iowa	100	291	1	4	2023-09-07	2025-07-31
Muscatine, IA	Iowa	98	285	1	4	2023-09-07	2025-07-31
Ottumwa, IA	Iowa	100	296	1	4	2023-09-08	2025-07-30
Coralville, IA	Iowa	100	292	1	3	2023-09-08	2025-07-30
Kaw Point, Kansas City, KS	Kansas	100	284	1	3	2023-09-07	2025-07-31
Lawrence, KS	Kansas	100	288	1	3	2023-09-08	2025-07-30
P20, Kansas City, KS	Kansas	94	264	1	3	2023-09-07	2025-07-31
Salina, KS	Kansas	100	297	1	3	2023-09-08	2025-07-30
Wolcott, Kansas City, KS	Kansas	98	264	1	3	2023-09-07	2025-07-31
Louisville, KY	Kentucky	96	254	1	4	2023-09-07	2025-07-30
East Bank, New Orleans, LA	Louisiana	87	255	1	4	2023-11-27	2025-07-30
West Bank, New Orleans, LA	Louisiana	83	237	1	3	2023-11-27	2025-07-30
Lewiston, ME	Maine	97	258	1	4	2023-09-14	2025-07-31
Bangor, ME	Maine	100	283	1	3	2023-09-07	2025-07-31
Portland, ME	Maine	96	229	1	3	2023-09-20	2025-07-29
Hollywood, MD	Maryland	100	256	1	4	2023-09-08	2025-07-30
Hagerstown, MD	Maryland	97	285	1	3	2023-09-08	2025-07-30
Boston, MA	Massachusetts	100	292	1	4	2023-09-08	2025-07-30
Millbury, MA	Massachusetts	100	273	1	4	2023-09-07	2025-07-31
Ann Arbor, MI	Michigan	100	296	1	4	2023-09-08	2025-07-30
Jackson, MI	Michigan	100	297	2	4	2023-09-07	2025-07-31
Jenison, MI	Michigan	100	297	1	4	2023-09-08	2025-07-30
Mt. Pleasant, MI	Michigan	100	287	1	4	2023-09-08	2025-07-30
Traverse City, MI	Michigan	100	289	1	4	2023-09-07	2025-07-31
Warren, MI	Michigan	96	259	1	3	2023-09-07	2025-07-31
Rochester, MN	Minnesota	100	290	1	4	2023-09-08	2025-07-30
St. Cloud, MN	Minnesota	100	295	1	4	2023-09-08	2025-07-30
Mankato, MN	Minnesota	100	295	1	3	2023-09-08	2025-07-30
Red Wing, MN	Minnesota	100	294	1	3	2023-09-08	2025-07-30
Gautier, MS	Mississippi	84	250	1	4	2023-11-13	2025-07-30
Pascagoula Moss Point, MS	Mississippi	86	247	1	4	2023-11-12	2025-07-29
Theresa Street, Lincoln, NE	Nebraska	100	295	1	4	2023-09-08	2025-07-30
Northeast, Lincoln, NE	Nebraska	100	297	1	3	2023-09-08	2025-07-30
Las Vegas, NV	Nevada	100	311	1	7	2023-09-08	2025-07-30
Dover, NH	New Hampshire	100	291	1	3	2023-09-07	2025-07-31
Belmar, NJ	New Jersey	100	294	1	4	2023-09-08	2025-07-30
Bridgeton, NJ	New Jersey	100	269	1	4	2023-09-08	2025-07-30
Bridgewater, NJ	New Jersey	98	270	1	4	2023-09-08	2025-07-30
Newark, NJ	New Jersey	93	246	1	3	2023-09-07	2025-07-30
Oakhurst, NJ	New Jersey	100	258	1	3	2023-09-07	2025-07-30
Union Beach, NJ	New Jersey	100	297	1	3	2023-09-08	2025-07-30
Ithaca, NY	New York	91	196	1	4	2023-09-08	2025-07-28
Oswego, NY	New York	100	290	1	3	2023-09-08	2025-07-30
Winston-Salem, NC	North Carolina	98	270	1	4	2023-09-08	2025-07-30
Kinston, NC	North Carolina	100	278	1	3	2023-09-07	2025-07-30
Wilson, NC	North Carolina	97	274	1	3	2023-09-18	2025-07-30
Youngstown, OH	Ohio	100	296	1	4	2023-09-07	2025-07-31
Akron, OH	Ohio	100	285	1	3	2023-09-08	2025-07-30
Chester, PA	Pennsylvania	97	268	1	4	2023-09-07	2025-07-31
Harrisburg, PA	Pennsylvania	100	298	2	4	2023-09-07	2025-07-30
Yankton, SD	South Dakota	100	298	2	4	2023-09-07	2025-07-31
Chattanooga, TN	Tennessee	99	278	1	4	2023-09-08	2025-07-30
Memphis, TN	Tennessee	100	287	1	4	2023-09-07	2025-07-31
River Road, Amarillo, TX	Texas	100	301	1	5	2023-09-10	2025-07-29
Dallas Central, Dallas, TX	Texas	97	269	1	4	2023-09-07	2025-07-31
Garland, TX	Texas	100	284	1	4	2023-09-08	2025-07-30
Hollywood Road, Amarillo, TX	Texas	99	296	2	4	2023-09-11	2025-07-30
Southside, Dallas, TX	Texas	84	212	1	4	2023-09-11	2025-07-31
Sunnyvale, TX	Texas	92	246	1	4	2023-09-08	2025-07-29
White Rock Central, Dallas, TX	Texas	98	271	1	4	2023-09-08	2025-07-31
Woodlands SJRA WWTF No. 2, TX	Texas	100	296	1	4	2023-09-08	2025-07-30
Gainesville, TX	Texas	99	287	1	3	2023-09-08	2025-07-30
South, Laredo, TX	Texas	100	272	1	3	2023-09-08	2025-07-30
Wichita Falls, TX	Texas	100	283	1	3	2023-09-08	2025-07-30
Woodlands SJRA WWTF No. 1, TX	Texas	100	296	1	3	2023-09-08	2025-07-30
Zacate Creek, Laredo, TX	Texas	100	272	1	3	2023-09-08	2025-07-30
Central Salt Lake Valley, UT	Utah	100	294	1	3	2023-09-08	2025-07-30
Provo, UT	Utah	98	194	1	2	2023-09-11	2025-07-30
Essex Junction, VT	Vermont	100	289	1	4	2023-09-08	2025-07-30
Montpelier, VT	Vermont	100	285	1	4	2023-09-07	2025-07-31
South Burlington, VT	Vermont	97	178	1	2	2023-09-07	2025-07-29
Aquia, Stafford, VA	Virginia	99	276	1	3	2023-09-08	2025-07-30
Little Falls Run, Stafford, VA	Virginia	99	276	1	3	2023-09-08	2025-07-30
Snohomish, WA	Washington	94	277	2	3	2023-10-18	2025-07-30
Wheeling, WV	West Virginia	99	288	1	4	2023-09-08	2025-07-30
Wausau, WI	Wisconsin	100	297	2	3	2023-09-07	2025-07-30

### Sheet: TableS2
Table S2. Proportion of samples in which EV-D68 was above the detection limit of the molecular assay across 147 wastewater treatment plants.
Plant	State	Total Samples	Non-zero Samples	Detection Proportion
San Jose, CA	California	693	568	0.82
Sunnyvale, CA	California	679	492	0.725
Palo Alto, CA	California	692	445	0.643
Sacramento, CA	California	693	445	0.642
Southeast San Francisco, CA	California	676	374	0.553
Santa Rosa, CA	California	290	149	0.514
North Miami, FL	Florida	286	142	0.497
Napa, CA	California	292	142	0.486
Oceanside, San Francisco, CA	California	665	319	0.48
Redwood City, CA	California	548	263	0.48
Key Biscayne, FL	Florida	274	118	0.431
Vallejo, CA	California	299	129	0.431
Davis, CA	California	286	112	0.392
Garland, TX	Texas	284	108	0.38
Marina, CA	California	275	101	0.367
Fremont, CA	California	181	65	0.359
Tallahassee, FL	Florida	285	99	0.347
South, Orange County, FL	Florida	246	85	0.346
Gilroy, CA	California	694	239	0.344
Southwest, Saint Petersburg, FL	Florida	270	93	0.344
Northeast, Saint Petersburg, FL	Florida	277	94	0.339
Paso Robles, CA	California	292	99	0.339
East Bank, New Orleans, LA	Louisiana	255	85	0.333
Merced, CA	California	297	99	0.333
Jupiter, FL	Florida	295	96	0.325
Woodland, CA	California	248	80	0.323
Northwest, Orange County, FL	Florida	245	77	0.314
Novato, CA	California	294	92	0.313
Wichita Falls, TX	Texas	283	88	0.311
Eastern, Orange County, FL	Florida	245	76	0.31
Northwest, Saint Petersburg, FL	Florida	280	86	0.307
West Bank, New Orleans, LA	Louisiana	237	70	0.295
Pascagoula Moss Point, MS	Mississippi	247	72	0.291
Bessemer, AL	Alabama	296	84	0.284
Turlock, CA	California	297	82	0.276
Southwest, Orange County, FL	Florida	242	66	0.273
San Rafael, CA	California	180	49	0.272
Los Angeles County, CA	California	293	76	0.259
Dallas Central, Dallas, TX	Texas	269	67	0.249
Sand Island, Honolulu, HI	Hawaii	295	73	0.247
Carmel, IN	Indiana	297	73	0.246
Hollywood Road, Amarillo, TX	Texas	296	72	0.243
Woodlands SJRA WWTF No. 2, TX	Texas	296	72	0.243
Los Angeles, CA	California	294	71	0.241
Louisville, KY	Kentucky	254	60	0.236
White Rock Central, Dallas, TX	Texas	271	64	0.236
Sunnyvale, TX	Texas	246	57	0.232
River Road, Amarillo, TX	Texas	301	69	0.229
Central Salt Lake Valley, UT	Utah	294	67	0.228
Newark, NJ	New Jersey	246	56	0.228
Ontario, CA	California	290	66	0.228
Stamford, CT	Connecticut	259	59	0.228
Cahaba River, Birmingham, AL	Alabama	288	65	0.226
Chattanooga, TN	Tennessee	278	62	0.223
RM Clayton, Atlanta, GA	Georgia	269	60	0.223
San Diego, CA	California	271	59	0.218
Woodlands SJRA WWTF No. 1, TX	Texas	296	64	0.216
Fultondale, AL	Alabama	293	62	0.212
North, Jeffersonville, IN	Indiana	298	63	0.211
Gautier, MS	Mississippi	250	52	0.208
Santa Cruz, CA	California	293	61	0.208
Akron, OH	Ohio	285	59	0.207
College Park, GA	Georgia	277	57	0.206
Boston, MA	Massachusetts	292	60	0.205
Wheaton, IL	Illinois	289	59	0.204
Honouliuli, Honolulu, HI	Hawaii	295	60	0.203
Lompoc, CA	California	296	60	0.203
Youngstown, OH	Ohio	296	60	0.203
Zacate Creek, Laredo, TX	Texas	272	54	0.199
Lawrence, KS	Kansas	288	57	0.198
Provo, UT	Utah	194	37	0.191
Oakhurst, NJ	New Jersey	258	49	0.19
Village Creek, Birmingham, AL	Alabama	273	52	0.19
Downtown, Jeffersonville, IN	Indiana	297	56	0.189
Union Beach, NJ	New Jersey	297	56	0.189
South, Laredo, TX	Texas	272	51	0.188
Gainesville, TX	Texas	287	53	0.185
Big Creek, Roswell, GA	Georgia	296	54	0.182
South River, Atlanta, GA	Georgia	269	49	0.182
Harrisburg, PA	Pennsylvania	298	54	0.181
Hollywood, MD	Maryland	256	45	0.176
Jenison, MI	Michigan	297	52	0.175
Winston-Salem, NC	North Carolina	270	47	0.174
Southside, Dallas, TX	Texas	212	36	0.17
Riverside, CA	California	295	50	0.169
Rochester, MN	Minnesota	290	49	0.169
Columbus, GA	Georgia	179	30	0.168
Salina, KS	Kansas	297	50	0.168
Belmar, NJ	New Jersey	294	49	0.167
Memphis, TN	Tennessee	287	48	0.167
Glen Ellyn, IL	Illinois	275	44	0.16
Utoy Creek, Atlanta, GA	Georgia	269	43	0.16
Johns Creek, Roswell, GA	Georgia	295	47	0.159
Ann Arbor, MI	Michigan	296	46	0.155
Hagerstown, MD	Maryland	285	44	0.154
Wilson, NC	North Carolina	274	42	0.153
Millbury, MA	Massachusetts	273	40	0.147
Chester, PA	Pennsylvania	268	39	0.146
Bridgewater, NJ	New Jersey	270	38	0.141
Mankato, MN	Minnesota	295	41	0.139
Essex Junction, VT	Vermont	289	40	0.138
Northeast, Lincoln, NE	Nebraska	297	39	0.131
Montpelier, VT	Vermont	285	37	0.13
Little River, Roswell, GA	Georgia	296	38	0.128
Dover, NH	New Hampshire	291	37	0.127
Bridgeton, NJ	New Jersey	269	34	0.126
Kinston, NC	North Carolina	278	35	0.126
Anchorage, AK	Alaska	290	36	0.124
Theresa Street, Lincoln, NE	Nebraska	295	36	0.122
Coeur d'Alene, ID	Idaho	266	32	0.12
Kaw Point, Kansas City, KS	Kansas	284	34	0.12
Snohomish, WA	Washington	277	33	0.119
Wolcott, Kansas City, KS	Kansas	264	31	0.117
Las Vegas, NV	Nevada	311	35	0.113
St. Cloud, MN	Minnesota	295	33	0.112
Pinson, AL	Alabama	287	31	0.108
South Burlington, VT	Vermont	178	19	0.107
North, Parker, CO	Colorado	267	28	0.105
Seaford, DE	Delaware	297	31	0.104
Jackson, MI	Michigan	297	30	0.101
Indio, CA	California	298	27	0.091
Coralville, IA	Iowa	292	25	0.086
Warren, MI	Michigan	259	22	0.085
P20, Kansas City, KS	Kansas	264	21	0.08
South, Parker, CO	Colorado	267	21	0.079
South Bend, IN	Indiana	288	22	0.076
Portland, ME	Maine	229	17	0.074
Traverse City, MI	Michigan	289	21	0.073
Oswego, NY	New York	290	20	0.069
Harrison, AR	Arkansas	296	20	0.068
Red Wing, MN	Minnesota	294	20	0.068
Muscatine, IA	Iowa	285	19	0.067
Wheeling, WV	West Virginia	288	19	0.066
Ithaca, NY	New York	196	12	0.061
Lander Street, Boise, ID	Idaho	295	17	0.058
Bloomington, IN	Indiana	319	18	0.056
Mt. Pleasant, MI	Michigan	287	15	0.052
Lewiston, ME	Maine	258	12	0.047
Yankton, SD	South Dakota	298	14	0.047
West Boise, ID	Idaho	292	13	0.045
Ottumwa, IA	Iowa	296	13	0.044
Aquia, Stafford, VA	Virginia	276	12	0.043
Bangor, ME	Maine	283	11	0.039
Marshalltown, IA	Iowa	291	7	0.024
Wausau, WI	Wisconsin	297	7	0.024
Little Falls Run, Stafford, VA	Virginia	276	5	0.018
Clinton, IA	Iowa	297	2	0.007

### Sheet: TableS3
Table S3. Associations between mean environmental conditions and EV-D68 season duration across wastewater treatment plants (WWTPs). Entries are slopes (change in weeks) for fixed increments (temperature and dew point: 5 °C; relative humidity: 10 %RH; precipitation: 5 mm; wind speed: 1 km/h; pressure: 5 hPa). Models are univariate weighted least squares with inverse-variance weights based on withi…
Variable	N (WWTPs)	Step	Effect (weeks)	p-value	R2_w
Dew point (°C)	146	per 5 °C	1.2 [-0.7, 3.0]	0.211	0.01
Precipitation (mm)	144	per 5 mm	33.1 [-112.0, 178.2]	0.652	0
Pressure (hPa)	146	per 5 hPa	-4.9 [-9.8, 0.0]	0.051	0.03
Relative humidity (%)	146	per 10 %RH	1.9 [0.3, 3.4]	0.016	0.04
Temperature (°C)	146	per 5 °C	0.9 [-1.0, 2.9]	0.344	0.01
Wind speed (km/h)	146	per 1 km/h	0.5 [-0.3, 1.2]	0.225	0.01

### Sheet: TableS4
Table S4. EV-D68 season duration by sewershed-level determinants. Median (interquartile range, IQR) and mean (± standard deviation, SD) season duration (weeks) are shown for wastewater treatment plants (WWTPs, n=146) grouped by each sociodemographic or structural determinant. The following variables were classified into tertiles: proportion of adults aged ≥65 years, birth rate (per capita), child…
Variable	p-value Kruskal Wallis	Group	WWTP count	Median [IQR]	Mean [±sd]	Group1	Group2	p-value adjusted with Bonferroni
Adults ≥ 65 (prop.)	0.023	Low third	49	16.0 [10.0-23.0]	16.5 [±9.8]	Mid third	Low third	0.0330782
		Mid third	49	21.0 [16.0-29.0]	24.2 [±15.7]	High third	Mid third	0.0925832
		High third	48	15.5 [8.0-26.0]	17.5 [±11.5]	High third	Low third	1
Airports	0.109	Absent	131	18.0 [9.5-26.0]	18.5 [±11.7]	Present	Absent	0.109748
		Present	15	23.0 [16.5-26.0]	27.1 [±19.8]
Birth rate (per capita)	0.155	Low third	49	19.0 [11.0-29.0]	21.6 [±16.6]	High third	Mid third	0.155002
		Mid third	49	15.0 [8.0-21.0]	17.0 [±12.0]	Mid third	Low third	0.519834
		High third	48	19.5 [13.8-27.2]	19.6 [±9.0]	High third	Low third	1
Childcare density (per km2)	<0.001	Low third	48	14.0 [7.8-23.0]	15.5 [±10.3]	High third	Mid third	p<0.001
		Mid third	49	15.0 [7.0-22.0]	15.4 [±10.4]	High third	Low third	p<0.001
		High third	49	25.0 [19.0-31.0]	27.2 [±14.2]	Mid third	Low third	1
Children ≤ 5 (prop.)	0.607	Low third	49	15.0 [11.0-25.0]	17.4 [±9.8]	Mid third	Low third	1
		Mid third	49	18.0 [9.0-27.0]	19.9 [±14.6]	High third	Low third	1
		High third	48	19.0 [11.8-26.5]	20.9 [±14.0]	High third	Mid third	1
Crowded households (prop.)	<0.001	Low third	48	15.0 [6.8-21.0]	15.1 [±9.3]	High third	Low third	p<0.001
		Mid third	49	17.0 [10.0-22.0]	17.1 [±9.3]	High third	Mid third	0.00610173
		High third	49	25.0 [16.0-31.0]	26.0 [±16.4]	Mid third	Low third	1
Hospitals	0.002	≤ median (2)	91	15.0 [8.5-23.0]	17.0 [±11.6]	> median (2)	≤ median (2)	0.00225192
		> median (2)	55	22.0 [16.0-29.0]	23.4 [±14.3]
Nursing homes	<0.001	≤ median (8)	78	15.0 [8.0-20.8]	15.0 [±8.7]	> median (8)	≤ median (8)	p<0.001
		> median (8)	68	23.5 [15.0-31.0]	24.5 [±15.1]
Population density (per km2)	<0.001	Low third	48	13.0 [5.0-21.0]	14.2 [±10.3]	High third	Low third	p<0.001
		Mid third	49	18.0 [10.0-23.0]	18.5 [±10.1]	High third	Mid third	0.0655309
		High third	49	24.0 [15.0-29.0]	25.4 [±15.4]	Mid third	Low third	0.0942538
Urbanicity	<0.001	≤50%	37	12.0 [4.0-18.0]	12.9 [±10.1]	>50%	≤50%	p<0.001
		>50%	109	20.0 [13.0-28.0]	21.6 [±13.2]

### Sheet: TableS5
Table S5. EV-D68 center of season by sewershed-level determinants. Median interquartile range, IQR) and mean (± standard deviation, SD) center of season are shown for WWTPs grouped by each sociodemographic or structural determinant. Variables in tertiles: proportion of adults aged ≥65 years, birth rate (per capita), childcare establishment density (per km2), proportion of children ≤5 years, propo…
Variable	p-value Kruskal Wallis	Group	WWTP count	Median [IQR]	Mean [±sd]	Group1	Group2	p-value adjusted with Bonferroni
Adults ≥ 65 (prop.)	0.137	Low third	49	54.9 [52.0-56.9]	54.5 [±6.5]	Mid third	Low third	0.171
		Mid third	49	56.4 [53.8-61.7]	57.6 [±7.9]	High third	Mid third	0.438
		High third	48	55.7 [51.7-58.2]	54.8 [±6.1]	High third	Low third	1
Airports	0.263	Absent	131	55.3 [52.1-58.4]	55.5 [±7.1]	Present	Absent	0.265
		Present	15	56.8 [54.4-58.4]	57.2 [±5.5]
Birth rate (per capita)	0.055	Low third	49	56.5 [54.4-63.2]	57.6 [±8.0]	High third	Low third	0.072
		Mid third	49	55.2 [51.8-58.5]	54.5 [±5.9]	Mid third	Low third	0.227
		High third	48	54.6 [51.9-56.9]	54.7 [±6.5]	High third	Mid third	1
Childcare density (per km2)	0.01	Low third	48	56.9 [53.9-59.0]	57.7 [±7.2]	High third	Low third	0.008
		Mid third	49	55.3 [52.0-58.5]	55.8 [±6.5]	High third	Mid third	0.359
		High third	49	54.7 [48.5-56.7]	53.5 [±6.6]	Mid third	Low third	0.392
Children ≤ 5 (prop.)	0.342	Low third	49	55.0 [52.6-57.2]	55.0 [±6.1]	High third	Mid third	0.624
		Mid third	49	56.4 [52.1-59.7]	56.8 [±8.3]	Mid third	Low third	0.633
		High third	48	55.5 [51.9-57.9]	55.0 [±6.1]	High third	Low third	1
Crowded households (prop.)	0.056	Low third	48	54.6 [52.9-56.9]	53.9 [±5.8]	High third	Low third	0.074
		Mid third	49	55.4 [52.5-57.5]	55.1 [±5.3]	High third	Mid third	0.272
		High third	49	57.0 [51.9-63.2]	57.9 [±8.7]	Mid third	Low third	1
Hospitals	0.147	≤ median (2)	91	54.9 [51.9-58.3]	55.1 [±7.1]	> median (2)	≤ median (2)	0.147
		> median (2)	55	56.6 [53.6-58.4]	56.6 [±6.5]
Nursing homes	0.632	≤ median (8)	78	55.7 [53.3-58.0]	55.9 [±5.2]	> median (8)	≤ median (8)	0.634
		> median (8)	68	55.3 [51.7-58.5]	55.3 [±8.6]
Population density (per km2)	0.109	Low third	48	54.6 [51.7-58.1]	54.0 [±6.7]	High third	Low third	0.133
		Mid third	49	55.0 [53.0-57.4]	55.4 [±5.7]	High third	Mid third	0.472
		High third	49	56.6 [54.1-60.8]	57.5 [±8.0]	Mid third	Low third	1
Urbanicity	0.714	≤50%	37	55.0 [53.6-58.1]	55.0 [±6.3]	>50%	≤50%	0.716
		>50%	109	55.7 [52.1-58.4]	55.8 [±7.1]

### Sheet: TableS6
Table S6. State-level Spearman correlations (ρ) between wastewater PMMoV-normalized EV-D68 RNA concentration and clinical diagnostic indicators. Spearman correlation coefficients (ρ) with Bonferroni-adjusted p-values (p adj.) are reported for associations between wastewater PMMoV-normalized EV-D68 RNA concentrations and the proportion of clinical diagnoses of acute flaccid myelitis (AFM), enterov…
Diagnosis	State	Number of pairs	Spearman coefficient (ρ)	p adj. (Bonferroni)
AFM	Ohio	8	0.73	0.309845
AFM	Tennessee	10	0.36	1
AFM	Georgia	10	0.21	1
AFM	California	22	0.17	1
AFM	Maryland	8	-0.12	1
AFM	New York	4	-0.32	1
AFM	Texas	14	-0.49	0.623268
AFM	Wisconsin	4	-0.54	1
Enterovirus	West Virginia	7	0.78	1
Enterovirus	Kentucky	27	0.72	0.000787
Enterovirus	North Carolina	28	0.65	0.006475
Enterovirus	Delaware	16	0.61	0.443664
Enterovirus	Georgia	31	0.59	0.023626
Enterovirus	Indiana	32	0.48	0.183391
Enterovirus	Illinois	24	0.41	1
Enterovirus	Maryland	26	0.39	1
Enterovirus	Ohio	23	0.38	1
Enterovirus	Arkansas	11	0.37	1
Enterovirus	Nevada	8	0.37	1
Enterovirus	Iowa	17	0.32	1
Enterovirus	Tennessee	31	0.3	1
Enterovirus	Washington	21	0.28	1
Enterovirus	Colorado	13	0.27	1
Enterovirus	Connecticut	24	0.25	1
Enterovirus	Virginia	11	0.23	1
Enterovirus	New Hampshire	13	0.22	1
Enterovirus	Minnesota	28	0.2	1
Enterovirus	Pennsylvania	26	0.2	1
Enterovirus	Nebraska	20	0.18	1
Enterovirus	Idaho	21	0.17	1
Enterovirus	California	90	0.15	1
Enterovirus	Massachusetts	23	0.15	1
Enterovirus	New Jersey	30	0.15	1
Enterovirus	Louisiana	36	0.14	1
Enterovirus	Mississippi	30	0.14	1
Enterovirus	Michigan	28	0.13	1
Enterovirus	Florida	61	0.12	1
Enterovirus	Wisconsin	7	0.07	1
Enterovirus	Alabama	40	0.02	1
Enterovirus	Kansas	33	-0.03	1
Enterovirus	Texas	48	-0.12	1
Enterovirus	Hawaii	39	-0.14	1
Enterovirus	Utah	27	-0.17	1
Enterovirus	South Dakota	8	-0.25	1
Enterovirus	New York	7	-0.43	1
Wheezing ≤5	West Virginia	7	0.74	1
Wheezing ≤5	Wisconsin	7	0.52	1
Wheezing ≤5	Kentucky	27	0.51	0.244329
Wheezing ≤5	Maryland	26	0.5	0.353808
Wheezing ≤5	Arkansas	11	0.4	1
Wheezing ≤5	Indiana	32	0.39	1
Wheezing ≤5	Maine	18	0.39	1
Wheezing ≤5	Hawaii	39	0.32	1
Wheezing ≤5	Nebraska	20	0.31	1
Wheezing ≤5	Idaho	21	0.21	1
Wheezing ≤5	Illinois	24	0.19	1
Wheezing ≤5	North Carolina	28	0.18	1
Wheezing ≤5	Ohio	23	0.17	1
Wheezing ≤5	Iowa	17	0.16	1
Wheezing ≤5	Washington	21	0.15	1
Wheezing ≤5	Georgia	31	0.14	1
Wheezing ≤5	Pennsylvania	26	0.13	1
Wheezing ≤5	Tennessee	31	0.13	1
Wheezing ≤5	Colorado	13	0.11	1
Wheezing ≤5	South Dakota	8	0.08	1
Wheezing ≤5	Delaware	16	0.03	1
Wheezing ≤5	New Hampshire	13	0.03	1
Wheezing ≤5	Massachusetts	23	-0.05	1
Wheezing ≤5	Minnesota	28	-0.07	1
Wheezing ≤5	California	90	-0.09	1
Wheezing ≤5	Connecticut	24	-0.09	1
Wheezing ≤5	Kansas	33	-0.12	1
Wheezing ≤5	Michigan	28	-0.16	1
Wheezing ≤5	Utah	27	-0.16	1
Wheezing ≤5	New Jersey	30	-0.17	1
Wheezing ≤5	Alabama	40	-0.2	1
Wheezing ≤5	Louisiana	36	-0.2	1
Wheezing ≤5	Virginia	11	-0.24	1
Wheezing ≤5	Nevada	8	-0.27	1
Wheezing ≤5	Vermont	18	-0.27	1
Wheezing ≤5	Florida	61	-0.28	1
Wheezing ≤5	Texas	48	-0.31	1
Wheezing ≤5	Mississippi	30	-0.53	0.108877
Wheezing ≤5	New York	7	-0.73	1
Wheezing≥65	West Virginia	7	0.93	0.105202
Wheezing≥65	New York	7	0.67	1
Wheezing≥65	South Dakota	8	0.49	1
Wheezing≥65	Arkansas	11	0.25	1
Wheezing≥65	Maryland	26	0.24	1
Wheezing≥65	Louisiana	36	0.08	1
Wheezing≥65	Nevada	8	0.07	1
Wheezing≥65	Wisconsin	7	0.07	1
Wheezing≥65	Maine	18	0.05	1
Wheezing≥65	Ohio	23	0.04	1
Wheezing≥65	Indiana	32	-0.01	1
Wheezing≥65	Washington	21	-0.02	1
Wheezing≥65	New Hampshire	13	-0.05	1
Wheezing≥65	Colorado	13	-0.06	1
Wheezing≥65	Idaho	21	-0.07	1
Wheezing≥65	Illinois	24	-0.07	1
Wheezing≥65	Pennsylvania	26	-0.09	1
Wheezing≥65	Nebraska	20	-0.1	1
Wheezing≥65	Iowa	17	-0.13	1
Wheezing≥65	Kentucky	27	-0.13	1
Wheezing≥65	California	90	-0.14	1
Wheezing≥65	Utah	27	-0.17	1
Wheezing≥65	Vermont	18	-0.18	1
Wheezing≥65	Massachusetts	23	-0.19	1
Wheezing≥65	Hawaii	39	-0.2	1
Wheezing≥65	New Jersey	30	-0.22	1
Wheezing≥65	North Carolina	28	-0.28	1
Wheezing≥65	Delaware	16	-0.3	1
Wheezing≥65	Minnesota	28	-0.33	1
Wheezing≥65	Michigan	28	-0.37	1
Wheezing≥65	Connecticut	24	-0.47	0.768333
Wheezing≥65	Tennessee	31	-0.48	0.222822
Wheezing≥65	Virginia	11	-0.52	1
Wheezing≥65	Kansas	33	-0.53	0.057193
Wheezing≥65	Mississippi	30	-0.54	0.083636
Wheezing≥65	Alabama	40	-0.57	0.004617
Wheezing≥65	Georgia	31	-0.62	0.009629
Wheezing≥65	Florida	61	-0.82	p<0.001
Wheezing≥65	Texas	48	-0.84	p<0.001

### Sheet: TableS7
Table S7. Assignment of weather stations to wastewater treatment plants (WWTPs). Each row lists the weather station from which environmental variables were retrieved and the WWTPs associated with that weather station. When multiple WWTPs share the same weather station, all associated WWTP IDs are listed. Weather stations were matched based on geographic proximity and coverage consistency within t…
Weather station	WWTPs sharing station	WWTPs (IDs)
Orlando / Azalea Park	5	Eastern, Orange County, FL, Northwest, Orange County, FL, Northwest, Saint Petersburg, FL, South, Orange County, FL, Southwest, Orange County, FL
Atlanta / Carroll Heights	4	College Park, GA, RM Clayton, Atlanta, GA, South River, Atlanta, GA, Utoy Creek, Atlanta, GA
Saint Petersburg	4	Northeast, Saint Petersburg, FL, Northwest, Orange County, FL, Northwest, Saint Petersburg, FL, Southwest, Saint Petersburg, FL
Birmingham Airport	3	Fultondale, AL, Pinson, AL, Village Creek, Birmingham, AL
Amarillo International Airport	2	Hollywood Road, Amarillo, TX, River Road, Amarillo, TX
Belmar / Carmerville	2	Belmar, NJ, Oakhurst, NJ
Bessemer / Highlands	2	Bessemer, AL, Cahaba River, Birmingham, AL
Boise Air Terminal	2	Lander Street, Boise, ID, West Boise, ID
Burlington International	2	Essex Junction, VT, South Burlington, VT
Dallas / Westwood Park	2	Dallas Central, Dallas, TX, White Rock Central, Dallas, TX
Denver / Dove Valley	2	North, Parker, CO, South, Parker, CO
Houston / Pinewood Place	2	Woodlands SJRA WWTF No. 1, TX, Woodlands SJRA WWTF No. 2, TX
Jeffersonville / Cementville	2	Downtown, Jeffersonville, IN, North, Jeffersonville, IN
Kalaeloa Airport	2	Honouliuli, Honolulu, HI, Sand Island, Honolulu, HI
Kansas City / Harlem	2	Kaw Point, Kansas City, KS, P20, Kansas City, KS
Laredo, Laredo International Airport	2	South, Laredo, TX, Zacate Creek, Laredo, TX
Lincoln Municipal Airport	2	Northeast, Lincoln, NE, Theresa Street, Lincoln, NE
Los Angeles Airport	2	Los Angeles County, CA, Los Angeles, CA
Mesquite / Markout	2	Southside, Dallas, TX, Sunnyvale, TX
Moffett Field	2	Fremont, CA, Sunnyvale, CA
Napa / Middleton	2	Napa, CA, Vallejo, CA
Novato / Burdell	2	Novato, CA, San Rafael, CA
Pascagoula / Ferguson's Mobile Home Park	2	Gautier, MS, Pascagoula Moss Point, MS
San Francisco Airport	2	Oceanside, San Francisco, CA, Southeast San Francisco, CA
Akron / Derby Downs	1	Akron, OH
Anchorage Ted Stevens Airport	1	Anchorage, AK
Ann Arbor / Pittsfield	1	Ann Arbor, MI
Atlanta / Northwoods	1	Johns Creek, Roswell, GA
Auburn / Marston Corner	1	Lewiston, ME
Bangor / Martells Mobile Home Court	1	Bangor, ME
Bloomington / Kirby	1	Bloomington, IN
Boston Logan International	1	Boston, MA
Chicago / Surrey Woods	1	Wheaton, IL
Clinton / Elvira	1	Clinton, IA
Coeur D'alene / Hayden	1	Coeur d'Alene, ID
Columbus / Wayne Terrace	1	Columbus, GA
Davis / Briggston (Historical)	1	Davis, CA
Detroit / Hamtramck	1	Warren, MI
Everett / Loganberry Mobile Home Park	1	Snohomish, WA
Fort Ord / Blanco	1	Marina, CA
Fulton / Volney	1	Oswego, NY
Gainesville / Lindsay	1	Gainesville, TX
Georgetown / Rogers Development	1	Seaford, DE
Gerald R. Ford International	1	Jenison, MI
Hagerstown / Fortney Mobile Home Park	1	Hagerstown, MD
Harrisburg / New Market	1	Harrisburg, PA
Harrison / Francis	1	Harrison, AR
Hollywood / Pembroke Pines	1	North Miami, FL
Indianapolis Metro Airport	1	Carmel, IN
Iowa City / Baculis Mobile Home Park	1	Coralville, IA
Ithaca / Lansing	1	Ithaca, NY
Jackson / Coffman Trailer Court	1	Jackson, MI
Kansas City International Airport	1	Wolcott, Kansas City, KS
Kinston / Mewborns Crossroads	1	Kinston, NC
Las Vegas / Nellis Air Force Base	1	Las Vegas, NV
Lawrence / Midland	1	Lawrence, KS
Linden	1	Union Beach, NJ
Lompoc Airport	1	Lompoc, CA
Lovell Field	1	Chattanooga, TN
Mankato / Knollwood Park	1	Mankato, MN
Marietta / Dobbins Air Force Base	1	Big Creek, Roswell, GA
Marietta / Marietta Mobile Home Park	1	Little River, Roswell, GA
Marshalltown / Maulsby	1	Marshalltown, IA
Memphis / Kerrville	1	Memphis, TN
Merced	1	Merced, CA
Miami International Airport	1	Key Biscayne, FL
Millville / Farmingdale	1	Bridgeton, NJ
Modesto City / Riverside	1	Turlock, CA
Montpelier / Berlin Corners	1	Montpelier, VT
Mt Pleasant / Broadway Acres Mobile Home Park	1	Mt. Pleasant, MI
Muscatine / Fruitland	1	Muscatine, IA
New Orleans	1	West Bank, New Orleans, LA
New Orleans / Concession	1	East Bank, New Orleans, LA
New York / Wall Street	1	Newark, NJ
Ontario International Airport	1	Ontario, CA
Ottumwa / Keb (Historical)	1	Ottumwa, IA
Palo Alto / Runnymeade (Historical)	1	Palo Alto, CA
Paso Robles / Estrella	1	Paso Robles, CA
Philadelphia International Airport	1	Chester, PA
Portland International Jetport	1	Portland, ME
Provo / Lakeview	1	Provo, UT
Red Wing / Oak Hill Mobile Home Park	1	Red Wing, MN
Riverside / Arlanza	1	Riverside, CA
Rochester / Pickering	1	Dover, NH
Rockwall	1	Garland, TX
Rocky Mount / Winstead Crossroads	1	Wilson, NC
Sacramento / Kiesel	1	Woodland, CA
Sacramento Executive Airport	1	Sacramento, CA
Saint Cloud / St Cloud / Cable	1	St. Cloud, MN
Salt Lake City International Airport	1	Central Salt Lake Valley, UT
San Carlos / Silver Penny Mobile Home Park	1	Redwood City, CA
San Diego International Airport	1	San Diego, CA
San Jose / Santa Clara Trailer Village	1	San Jose, CA
San Martin	1	Gilroy, CA
Santa Rosa / Shiloh	1	Santa Rosa, CA
Schaumburg Regional Airport	1	Glen Ellyn, IL
Shannon / Sylvania Heights	1	Little Falls Run, Stafford, VA
Smith Reynolds Airport	1	Winston-Salem, NC
Smokey Hill Gunnery Range, Ks.	1	Salina, KS
Somerville / Burnt Mills	1	Bridgewater, NJ
South Bend Regional Airport	1	South Bend, IN
St. Mary's Hospital Heliport	1	Rochester, MN
Stafford / Ramoth Church Estates	1	Aquia, Stafford, VA
Standiford Field	1	Louisville, KY
Tallahassee Airport	1	Tallahassee, FL
Thermal	1	Indio, CA
Traverse City / Treverse City / Town And Country Mobile Village	1	Traverse City, MI
Watsonville / Monterey Vista Mobile Home Park	1	Santa Cruz, CA
Wausau / Wausau Junction	1	Wausau, WI
Webster Field	1	Hollywood, MD
West Palm Beach / Delta	1	Jupiter, FL
Wheeling Ohio County Airport	1	Wheeling, WV
White Plains / Sarosca Farm Estates	1	Stamford, CT
Wichita Falls Sheppard Afb	1	Wichita Falls, TX
Worcester / West Tatnuck	1	Millbury, MA
Yankton / Yangton	1	Yankton, SD
Youngstown-Warren Reg Airprt	1	Youngstown, OH

### Sheet: TableS8
Table S8. Description of structural and demographic variables used in the study. Definitions, data sources, computations, spatial resolution, and analytical categorization are shown for each sewershed-level variable. Census-derived proportions were aggregated to the sewershed scale using spatial weighting based on tract overlap. County-level variables were either spatially aggregated to sewershed…
Variable	Definition	Source	Computation	Spatial resolution	Categorisation for analysis
Adults ≥65 (prop.)	Number of adults aged ≥65 divided by the total population	2023 5-years ACS (American Community Survey)	S0101_C01_030 / S0601_C01_001	Census tract	Tertiles: low, middle, high
Airports	Total number of airports within each sewershed	Kim S. et al., 2025. medRxiv [Preprint]	Direct count per sewershed	Sewershed	Absent vs present
Birth rate (per capita)	Number of births in 2024 divided by 2024 estimated population	2024 Population and Housing Unit Estimates	BIRTHS2024 / POPESTIMATE2024	County	Tertiles: low, middle, high
Childcare density (per km2)	Number of childcare service establishments in a county divided by county land area	2023 County Business Patterns	Number of all childcare establishments /land area	County	Tertiles: low, middle, high
Children ≤5 (prop.)	Number of children aged ≤5 divided by the total population	2023 5-years ACS (American Community Survey)	S0101_C01_002 / S0601_C01_001	Census tract	Tertiles: low, middle, high
Crowded households (prop.)	Proportion of occupied households with >1 person per room	2023 5-years ACS (American Community Survey)	(DP04_0078E + DP04_0079E) / DP04_0002E	Census tract	Tertiles: low, middle, high
Hospitals	Total number of hospitals within each sewershed	Kim S. et al., 2025. medRxiv [Preprint]	Direct count per sewershed	Sewershed	≤ median vs > median (median = 2)
Nursing homes	Total number of nursing homes within each sewershed	Kim S. et al., 2025. medRxiv [Preprint]	Direct count per sewershed	Sewershed	≤ median vs > median (median = 8)
Population density (per km2)	County population divided by county land area	2022 5-years ACS (American Community Survey)	County population / County land area	County	Tertiles: low, middle, high
Urbanicity	Proportion of sewershed area classified as urban	2020 US Census Bureau Urban-Rural Classification data	Urban area intersection proportion (Tabulate Intersection tool)	5-meter (GIS)	≤50% vs >50%
